# Genome-wide interaction study implicates *VGLL2* and alcohol exposure and *PRL* and smoking in orofacial cleft risk

**DOI:** 10.1101/2020.10.26.20219980

**Authors:** Jenna C. Carlson, John R. Shaffer, Fred Deleyiannis, Jacqueline T. Hecht, George L. Wehby, Kaare Christensen, Eleanor Feingold, Seth M. Weinberg, Mary L. Marazita, Elizabeth J. Leslie

## Abstract

Non-syndromic cleft lip with or without cleft palate (NSCL/P) is a common birth defect, affecting approximately 1 in 700 births. NSCL/P has complex etiology including several known genes and environmental factors; however, known genetic risk variants only account for a small fraction of the heritability of NSCL/P. It is commonly suggested that gene-by-environment (G×E) interactions may help explain some of the “missing” heritability of NSCL/P. We conducted a genome-wide G×E interaction study in European cases and controls with three common maternal exposures during pregnancy: alcohol, smoking, and vitamin use using a two-stage design. After selecting 127 loci with suggestive 2df tests for gene and G x E effects, 40 loci showed significant G x E effects after correcting for multiple tests. Notable interactions included SNPs of 6q22 near VGLL2 with alcohol and 6p22.3 near PRL with smoking. These interactions could provide new insights into the etiology of CL/P and new opportunities to modify risk through behavioral changes.
