## Supplementary material for "Genome-wide interaction study implicates *VGLL2* and alcohol exposure and *PRL* and smoking in orofacial cleft risk": Table

### Sheet: Table1
	NSCL/P control	NSCL/P case
	N=194	N=344
Denmark	0	40
Maternal perinatal alcohol use
Yes	0 (0%)	14 (35%)
No	0 (0%)	26 (65%)
Maternal perinatal smoking
Yes	0 (0%)	13 (32%)
No	0 (0%)	27 (68%)
Maternal perinatal vitamin use
Yes	0 (0%)	35 (88%)
No	0 (0%)	5 (12%)
Hungary	108	100
Maternal perinatal alcohol use
Yes	20 (19%)	9 (9%)
No	88 (81%)	91 (91%)
Maternal perinatal smoking
Yes	39 (36%)	23 (23%)
No	69 (64%)	77 (77%)
Maternal perinatal vitamin use
Yes	55 (51%)	70 (70%)
No	53 (49%)	30 (30%)
United States	86	204
Maternal perinatal alcohol use
Yes	46 (53%)	96 (47%)
No	40 (47%)	108 (53%)
Maternal perinatal smoking
Yes	20 (23%)	53 (26%)
No	66 (77%)	151 (74%)
Maternal perinatal vitamin use
Yes	73 (85%)	187 (92%)
No	13 (15%)	17 (8%)

### Sheet: Table2
CHR	BP	SNP	risk.allele	other.allele	RAF	imputed	P.2df	P.gxe	OR.E0	OR.E1	scan	cytoband
1	59802720	rs144244125	CAT	C	0.6453	imputed	2.855e-05	6.097e-05	0.413052	1.5378	Alcohol	1p32.1
2	133677711	rs11461871	A	AT	0.8108	imputed	9.9e-05	1.845e-05	0.725689	5.25481	Smoking	2q21.2
2	133678269	rs13014801	T	A	0.8492	imputed	9.047e-05	1.617e-05	0.58651	4.95782	Smoking	2q21.2
2	133689541	rs17398599	G	C	0.8475	imputed	5.604e-05	1.117e-05	0.728863	6.92178	Smoking	2q21.2
2	202193463	rs2019097	A	G	0.8816	imputed	7.37e-05	4.049e-05	0.372995	3.08006	Smoking	2q33.1
2	208369213	rs13010104	T	C	0.1617	genotyped	8.593e-05	2.113e-05	6.728	0.803323	Vitamin Use	2q33.3
2	208369294	rs13010676	A	G	0.1617	imputed	8.593e-05	2.113e-05	6.728	0.803323	Vitamin Use	2q33.3
3	186133400	rs10937251	A	G	0.1407	imputed	6.597e-05	2.594e-05	4.296	0.505639	Vitamin Use	3q27.3
3	186133885	rs59017423	A	C	0.172	imputed	9.329e-05	2.49e-05	4.394	0.575175	Vitamin Use	3q27.3
3	186134284	rs7610437	G	A	0.1988	imputed	1.64e-05	1.432e-05	3.637	0.490268	Vitamin Use	3q27.3
3	186134311	rs7644310	C	T	0.1988	imputed	1.64e-05	1.432e-05	3.637	0.490268	Vitamin Use	3q27.3
3	186134582	chr3:186134582	GT	G	0.1414	imputed	7.712e-05	2.903e-05	4.293	0.512155	Vitamin Use	3q27.3
3	186134625	rs113505051	T	C	0.1414	imputed	7.712e-05	2.903e-05	4.293	0.512155	Vitamin Use	3q27.3
3	186134843	rs73182261	G	A	0.1414	imputed	7.712e-05	2.903e-05	4.293	0.512155	Vitamin Use	3q27.3
3	186135225	rs73182265	A	G	0.1419	imputed	7.118e-05	2.726e-05	4.293	0.50915	Vitamin Use	3q27.3
3	186140064	rs11915419	G	A	0.1414	imputed	7.712e-05	2.903e-05	4.293	0.512155	Vitamin Use	3q27.3
3	186140550	rs369094071	T	TGCTCTGTCACCCAG	0.1414	imputed	7.712e-05	2.903e-05	4.293	0.512155	Vitamin Use	3q27.3
3	186140691	rs145076255	GT	G	0.139	imputed	9.922e-05	4.178e-05	4.291	0.513204	Vitamin Use	3q27.3
3	186142204	rs73885894	T	C	0.1414	imputed	7.712e-05	2.903e-05	4.293	0.512155	Vitamin Use	3q27.3
3	186142671	rs59171701	C	G	0.1414	imputed	7.712e-05	2.903e-05	4.293	0.512155	Vitamin Use	3q27.3
3	186142673	rs60590729	A	G	0.1414	imputed	7.712e-05	2.903e-05	4.293	0.512155	Vitamin Use	3q27.3
3	186143126	rs73182281	G	A	0.1803	imputed	6.574e-05	2.069e-05	4.368	0.565656	Vitamin Use	3q27.3
3	186143168	rs73885897	G	T	0.1803	imputed	6.574e-05	2.069e-05	4.368	0.565656	Vitamin Use	3q27.3
3	186143557	rs73182282	A	C	0.1803	imputed	6.574e-05	2.069e-05	4.368	0.565656	Vitamin Use	3q27.3
3	186143681	rs73182283	C	T	0.1803	imputed	6.574e-05	2.069e-05	4.368	0.565656	Vitamin Use	3q27.3
3	186144072	rs11927595	T	G	0.1803	imputed	6.574e-05	2.069e-05	4.368	0.565656	Vitamin Use	3q27.3
3	186144840	rs61069053	G	A	0.1481	imputed	1.871e-05	1.046e-05	4.474	0.472454	Vitamin Use	3q27.3
3	186146871	rs6764795	G	C	0.1478	imputed	2.62e-05	1.857e-05	4.272	0.46223	Vitamin Use	3q27.3
3	186146920	rs6789107	T	A	0.1458	imputed	4.514e-05	2.626e-05	4.193	0.482614	Vitamin Use	3q27.3
3	186147361	rs6765282	T	C	0.1802	imputed	8.73e-05	2.792e-05	4.357	0.566846	Vitamin Use	3q27.3
3	186147723	rs6798747	C	G	0.1464	imputed	4.083e-05	2.607e-05	4.153	0.475519	Vitamin Use	3q27.3
3	186147741	rs6774066	G	A	0.1464	imputed	4.083e-05	2.607e-05	4.153	0.475519	Vitamin Use	3q27.3
3	186148361	rs113453877	C	T	0.1438	imputed	7.901e-05	6.739e-05	3.903	0.474605	Vitamin Use	3q27.3
3	186148622	rs6777345	G	A	0.1458	imputed	5.691e-05	4.323e-05	4.103	0.473896	Vitamin Use	3q27.3
3	186148717	rs6802108	A	G	0.1461	imputed	5.264e-05	3.805e-05	4.173	0.475722	Vitamin Use	3q27.3
3	186149941	rs7616678	C	T	0.1455	imputed	4.762e-05	3.504e-05	4.197	0.473422	Vitamin Use	3q27.3
3	186151715	rs7611044	T	C	0.1766	imputed	9.983e-05	2.781e-05	4.643	0.566446	Vitamin Use	3q27.3
3	186152800	rs111979117	T	C	0.1773	imputed	7.325e-05	2.173e-05	4.694	0.552484	Vitamin Use	3q27.3
3	186155746	rs7645589	T	A	0.1779	imputed	8.028e-05	2.321e-05	4.699	0.556832	Vitamin Use	3q27.3
3	186165955	rs144467915	AT	A	0.1506	imputed	7.904e-05	5.338e-05	4.095	0.486895	Vitamin Use	3q27.3
3	186170145	rs73182299	T	C	0.1504	imputed	6.37e-05	3.188e-05	4.481	0.506801	Vitamin Use	3q27.3
3	186170905	rs55840973	A	T	0.158	imputed	6.479e-05	3.164e-05	4.022	0.507979	Vitamin Use	3q27.3
3	186177529	rs6765480	T	G	0.1629	imputed	9.223e-05	3.743e-05	3.929	0.533558	Vitamin Use	3q27.3
4	18086382	rs73244370	T	C	0.4098	imputed	9.447e-05	1.669e-05	0.6375	2.83751	Alcohol	4p15.31
4	22486900	rs10565637	A	ACTC	0.5269	imputed	8.92e-05	6.491e-05	2.39349	0.54596	Vitamin Use	4p15.2
4	175872203	rs6825407	C	A	0.5684	imputed	5.92e-05	1.034e-05	0.696379	3.38541	Smoking	4q34.1
4	175872492	rs10000310	A	G	0.5667	imputed	6.643e-05	1.206e-05	0.677966	3.14894	Smoking	4q34.1
5	6982127	rs1982927	C	T	0.1438	imputed	4.131e-05	2.457e-05	6.062	0.466895	Vitamin Use	5p15.31
6	22355309	rs1737224	T	C	0.4767	imputed	8.908e-05	2.844e-05	0.6302	2.32796	Smoking	6p22.3
6	22355537	rs1772083	C	G	0.4767	imputed	8.908e-05	2.844e-05	0.6302	2.32796	Smoking	6p22.3
6	22355624	rs1772084	A	G	0.4767	imputed	8.908e-05	2.844e-05	0.6302	2.32796	Smoking	6p22.3
6	22355889	rs1772085	C	G	0.473	imputed	5.842e-05	2.113e-05	0.6176	2.3265	Smoking	6p22.3
6	22355948	rs1737223	C	T	0.4767	imputed	8.908e-05	2.844e-05	0.6302	2.32796	Smoking	6p22.3
6	22356247	rs9393277	T	G	0.4767	imputed	8.906e-05	2.835e-05	0.63	2.32848	Smoking	6p22.3
6	22356252	rs9393278	T	C	0.4729	imputed	5.855e-05	2.109e-05	0.6174	2.32698	Smoking	6p22.3
6	22356264	rs9366445	G	A	0.4767	imputed	8.906e-05	2.835e-05	0.63	2.32848	Smoking	6p22.3
6	22356438	rs9366446	G	T	0.4767	imputed	8.908e-05	2.844e-05	0.6302	2.32796	Smoking	6p22.3
6	22356478	rs9379384	A	G	0.4767	imputed	8.908e-05	2.844e-05	0.6302	2.32796	Smoking	6p22.3
6	22356528	rs66815324	A	G	0.4767	imputed	8.908e-05	2.844e-05	0.6302	2.32796	Smoking	6p22.3
6	22356614	rs113931720	T	C	0.4757	imputed	9.221e-05	2.849e-05	0.6279	2.32951	Smoking	6p22.3
6	22356621	rs111776589	T	C	0.4757	imputed	9.221e-05	2.849e-05	0.6279	2.32951	Smoking	6p22.3
6	22356664	rs113397700	G	A	0.4766	imputed	7.003e-05	2.34e-05	0.6194	2.33018	Smoking	6p22.3
6	22356677	rs111410562	T	C	0.4757	imputed	9.221e-05	2.849e-05	0.6279	2.32951	Smoking	6p22.3
6	22356703	rs78526335	A	G	0.4757	imputed	9.221e-05	2.849e-05	0.6279	2.32951	Smoking	6p22.3
6	22356823	rs1205944	T	C	0.4767	imputed	8.908e-05	2.844e-05	0.6302	2.32796	Smoking	6p22.3
6	22356914	rs1205943	A	G	0.4767	imputed	8.908e-05	2.844e-05	0.6302	2.32796	Smoking	6p22.3
6	22356970	rs34183148	G	A	0.4704	imputed	8.329e-05	2.395e-05	0.6284	2.40174	Smoking	6p22.3
6	22356972	rs35363281	C	T	0.4704	imputed	8.329e-05	2.395e-05	0.6284	2.40174	Smoking	6p22.3
6	22356983	rs35097027	C	T	0.4714	imputed	6.333e-05	1.962e-05	0.6197	2.40134	Smoking	6p22.3
6	22356987	rs35519411	G	A	0.4704	imputed	8.329e-05	2.395e-05	0.6284	2.40174	Smoking	6p22.3
6	22357011	rs1205942	T	C	0.4767	imputed	8.908e-05	2.844e-05	0.6302	2.32796	Smoking	6p22.3
6	22357113	rs1205940	G	A	0.4767	imputed	8.908e-05	2.844e-05	0.6302	2.32796	Smoking	6p22.3
6	22357130	rs1205939	T	C	0.4767	imputed	8.908e-05	2.844e-05	0.6302	2.32796	Smoking	6p22.3
6	22357296	rs1205938	A	G	0.4767	imputed	8.908e-05	2.844e-05	0.6302	2.32796	Smoking	6p22.3
6	22357342	rs1318602	A	G	0.4777	imputed	6.763e-05	2.341e-05	0.6218	2.32802	Smoking	6p22.3
6	22357345	rs1318601	G	A	0.4767	imputed	8.908e-05	2.844e-05	0.6302	2.32796	Smoking	6p22.3
6	22357993	rs1205937	A	C	0.473	imputed	5.842e-05	2.113e-05	0.6176	2.3265	Smoking	6p22.3
6	22358116	rs1205936	A	G	0.4767	imputed	8.908e-05	2.844e-05	0.6302	2.32796	Smoking	6p22.3
6	22358129	rs1205935	A	G	0.4767	imputed	8.908e-05	2.844e-05	0.6302	2.32796	Smoking	6p22.3
6	22358196	rs1205934	G	A	0.4767	imputed	8.908e-05	2.844e-05	0.6302	2.32796	Smoking	6p22.3
6	22358361	rs1205933	G	A	0.4767	imputed	8.908e-05	2.844e-05	0.6302	2.32796	Smoking	6p22.3
6	22358391	rs1205932	T	G	0.4767	imputed	8.908e-05	2.844e-05	0.6302	2.32796	Smoking	6p22.3
6	22358551	rs1205931	T	A	0.4777	imputed	6.763e-05	2.341e-05	0.6218	2.32802	Smoking	6p22.3
6	22359007	rs1205930	A	G	0.473	imputed	5.842e-05	2.113e-05	0.6176	2.3265	Smoking	6p22.3
6	22359126	rs1205929	T	C	0.4777	imputed	6.763e-05	2.341e-05	0.6218	2.32802	Smoking	6p22.3
6	22359465	rs1205928	C	G	0.473	imputed	5.842e-05	2.113e-05	0.6176	2.3265	Smoking	6p22.3
6	22359577	rs1205927	T	C	0.4777	imputed	6.763e-05	2.341e-05	0.6218	2.32802	Smoking	6p22.3
6	22359759	rs1205926	C	T	0.4768	imputed	8.708e-05	3.127e-05	0.6223	2.26268	Smoking	6p22.3
6	22359969	rs714589	A	G	0.4768	genotyped	8.708e-05	3.127e-05	0.6223	2.26268	Smoking	6p22.3
6	22360029	rs714590	A	G	0.4768	imputed	8.708e-05	3.127e-05	0.6223	2.26268	Smoking	6p22.3
6	22360046	rs714591	T	A	0.4768	imputed	8.708e-05	3.127e-05	0.6223	2.26268	Smoking	6p22.3
6	22360741	rs1008200	A	G	0.4768	imputed	8.708e-05	3.127e-05	0.6223	2.26268	Smoking	6p22.3
6	22361929	rs1205924	T	C	0.4721	imputed	7.548e-05	2.833e-05	0.6182	2.26076	Smoking	6p22.3
6	22362407	rs5874863	GTAATATTT	G	0.47	imputed	5.733e-05	2.311e-05	0.6091	2.26159	Smoking	6p22.3
6	22362760	rs1205923	A	G	0.47	imputed	5.733e-05	2.311e-05	0.6091	2.26159	Smoking	6p22.3
6	111558032	rs34241106	CT	C	0.7379	imputed	4.445e-05	4.023e-05	0.825083	3.36219	Alcohol	6q21
6	111722923	rs146169199	TAAG	T	0.7756	imputed	7.421e-05	3.358e-05	0.744602	3.14443	Alcohol	6q21
6	111811922	rs9320364	C	T	0.7928	genotyped	9.772e-05	2.742e-05	0.666667	2.98418	Alcohol	6q21
6	111857330	rs6929494	A	T	0.8375	imputed	6.781e-05	1.18e-05	0.436491	2.52161	Alcohol	6q21
6	111863064	rs6910340	G	A	0.8448	imputed	7.682e-05	1.352e-05	0.439174	2.53565	Alcohol	6q21
6	111863195	rs4945883	C	G	0.7782	imputed	7.978e-05	1.491e-05	0.56338	2.62648	Alcohol	6q21
6	111870742	rs7762054	G	A	0.8454	imputed	9.883e-05	1.795e-05	0.463607	2.59578	Alcohol	6q21
6	111872482	rs6568686	C	T	0.7809	imputed	8.898e-05	1.752e-05	0.578704	2.67053	Alcohol	6q21
6	116729339	rs3798410	T	A	0.3561	imputed	4.74e-05	8.167e-06	3.587	0.698748	Vitamin Use	6q22.1
6	117595699	rs210972	T	C	0.404	imputed	3.126e-05	5.309e-06	0.6437	2.75439	Alcohol	6q22.1
6	117596993	rs117083	G	A	0.3706	imputed	2.786e-05	4.656e-06	0.6415	2.79951	Alcohol	6q22.1
6	117599139	rs706954	G	A	0.4054	imputed	2.767e-05	4.617e-06	0.6506	2.72862	Alcohol	6q22.1
6	117599632	rs441184	G	T	0.4117	genotyped	5.057e-05	8.702e-06	0.6747	2.6907	Alcohol	6q22.1
6	117601663	rs387322	A	C	0.4054	imputed	2.767e-05	4.617e-06	0.6506	2.72862	Alcohol	6q22.1
7	24539772	rs756913	G	A	0.502	imputed	6.958e-05	6.509e-05	0.8795	3.23304	Alcohol	7p15.3
7	24541524	rs2521222	T	C	0.5	imputed	7.031e-05	7.19e-05	0.8881	3.23624	Alcohol	7p15.3
7	126438219	rs5887309	AT	A	0.5552	imputed	5.637e-05	0.000235	1.62602	0.49438	Vitamin Use	7q31.33
7	156303612	rs7808966	A	C	0.3781	imputed	8.442e-05	1.987e-05	2.816	0.643738	Vitamin Use	7q36.3
7	156311745	rs9638084	A	G	0.3988	imputed	3.08e-05	1.399e-05	2.603	0.577085	Vitamin Use	7q36.3
7	156314272	rs1534337	G	T	0.4022	imputed	4.468e-05	2.019e-05	2.566	0.581199	Vitamin Use	7q36.3
8	43825535	rs111978119	G	T	0.2378	imputed	8.894e-05	3.979e-05	0.237	13.189	Alcohol	8p11.1
8	107244409	rs10093290	G	A	0.8741	imputed	8.327e-05	5.291e-05	4.9975	0.383538	Vitamin Use	8q23.1
8	107245281	rs62526129	C	T	0.8745	imputed	7.497e-05	4.489e-05	5.13084	0.384909	Vitamin Use	8q23.1
8	136962890	rs58781893	C	CT	0.4115	imputed	9.732e-05	1.809e-05	0.6264	3.30551	Alcohol	8q24.23
9	27890074	rs59581531	GT	GTT	0.7776	imputed	4.848e-05	1.041e-05	0.550055	3.81983	Alcohol	9p21.2
9	38762623	rs10974028	A	G	0.874	imputed	5.877e-05	3.128e-05	0.638162	4.37697	Alcohol	9p13.1
9	98920036	rs56115986	T	G	0.8383	imputed	5.247e-05	7.463e-05	0.849618	5.35024	Alcohol	9q22.32
10	52037495	rs34919887	T	TA	0.6321	imputed	4.82e-05	1.354e-05	0.805802	4.16005	Smoking	10q11.23
10	70075569	rs7904473	C	T	0.1375	genotyped	8.03e-05	0.000361	2.09	0.413193	Vitamin Use	10q21.3
10	70077356	rs6480325	C	G	0.136	imputed	8.383e-05	0.0003532	2.098	0.410788	Vitamin Use	10q21.3
10	126052309	rs55937741	A	G	0.8907	imputed	5.448e-05	1.908e-05	0.286451	3.89623	Smoking	10q26.13
11	96666345	rs1470844	C	T	0.6594	imputed	8.705e-05	2.251e-05	0.516796	1.971	Alcohol	11q21
11	96677923	rs11217017	G	T	0.6567	imputed	8.564e-05	2.379e-05	0.514668	1.95246	Alcohol	11q21
11	96678439	rs4754546	C	T	0.6567	imputed	8.564e-05	2.379e-05	0.514668	1.95246	Alcohol	11q21
11	96678780	rs10892297	G	T	0.6564	imputed	8.152e-05	2.28e-05	0.512821	1.95211	Alcohol	11q21
11	96678830	rs11217061	C	A	0.6564	imputed	8.152e-05	2.28e-05	0.512821	1.95211	Alcohol	11q21
11	96678884	rs11217069	T	C	0.6564	imputed	8.152e-05	2.28e-05	0.512821	1.95211	Alcohol	11q21
11	96678990	rs10892303	A	G	0.657	imputed	8.973e-05	2.477e-05	0.515996	1.95084	Alcohol	11q21
11	96679177	rs7112483	A	G	0.6564	imputed	8.152e-05	2.28e-05	0.512821	1.95211	Alcohol	11q21
11	96679564	rs10790278	T	C	0.6564	imputed	8.152e-05	2.28e-05	0.512821	1.95211	Alcohol	11q21
11	96679752	rs10892314	A	G	0.6564	imputed	8.152e-05	2.28e-05	0.512821	1.95211	Alcohol	11q21
11	96679894	rs9667859	A	G	0.6564	imputed	8.152e-05	2.28e-05	0.512821	1.95211	Alcohol	11q21
11	96680330	rs7116990	A	G	0.6557	imputed	6.702e-05	1.797e-05	0.513611	1.99616	Alcohol	11q21
11	96681019	rs1901733	T	G	0.6564	imputed	8.152e-05	2.28e-05	0.512821	1.95211	Alcohol	11q21
11	96681089	rs7480099	C	T	0.6564	imputed	8.152e-05	2.28e-05	0.512821	1.95211	Alcohol	11q21
11	96681832	rs1377318	T	A	0.6564	imputed	8.152e-05	2.28e-05	0.512821	1.95211	Alcohol	11q21
11	96682142	rs6589720	C	T	0.6564	imputed	8.152e-05	2.28e-05	0.512821	1.95211	Alcohol	11q21
11	96682249	chr11:96682249	TTTTG	ATTTG	0.657	imputed	7.755e-05	2.179e-05	0.510465	1.95132	Alcohol	11q21
11	96682445	rs7107203	A	C	0.6579	imputed	8.086e-05	2.244e-05	0.511509	1.95606	Alcohol	11q21
11	96682465	rs7125808	A	G	0.6579	imputed	8.086e-05	2.244e-05	0.511509	1.95606	Alcohol	11q21
11	96682797	rs10892337	T	G	0.6564	imputed	8.152e-05	2.28e-05	0.512821	1.95211	Alcohol	11q21
11	96683157	rs11217229	C	T	0.6564	imputed	8.152e-05	2.28e-05	0.512821	1.95211	Alcohol	11q21
11	96683186	rs11217230	A	G	0.6564	imputed	8.152e-05	2.28e-05	0.512821	1.95211	Alcohol	11q21
11	96683222	rs11217232	T	C	0.6564	imputed	8.152e-05	2.28e-05	0.512821	1.95211	Alcohol	11q21
11	96683246	rs11217233	C	T	0.6564	imputed	8.152e-05	2.28e-05	0.512821	1.95211	Alcohol	11q21
11	96683318	rs111475931	AG	A	0.657	imputed	7.755e-05	2.179e-05	0.510465	1.95132	Alcohol	11q21
11	96683441	rs12280792	A	C	0.6564	imputed	8.152e-05	2.28e-05	0.512821	1.95211	Alcohol	11q21
11	96683843	rs11217251	A	T	0.6564	imputed	8.152e-05	2.28e-05	0.512821	1.95211	Alcohol	11q21
11	96684200	rs11217264	G	T	0.6604	imputed	7.404e-05	1.947e-05	0.509944	1.97042	Alcohol	11q21
11	96684912	rs12282956	G	C	0.6564	imputed	8.152e-05	2.28e-05	0.512821	1.95211	Alcohol	11q21
11	96686008	rs7130641	C	T	0.657	imputed	7.755e-05	2.179e-05	0.510465	1.95132	Alcohol	11q21
11	96686075	rs7127032	G	A	0.657	imputed	7.755e-05	2.179e-05	0.510465	1.95132	Alcohol	11q21
11	96686174	rs7111255	A	T	0.6563	imputed	7.042e-05	2.008e-05	0.507099	1.95113	Alcohol	11q21
11	96686388	rs7101678	T	C	0.657	imputed	7.755e-05	2.179e-05	0.510465	1.95132	Alcohol	11q21
11	96686856	rs1452963	G	A	0.657	imputed	7.755e-05	2.179e-05	0.510465	1.95132	Alcohol	11q21
11	96686871	rs7112116	C	T	0.657	imputed	7.755e-05	2.179e-05	0.510465	1.95132	Alcohol	11q21
11	96687403	rs2404486	T	G	0.6576	imputed	6.78e-05	1.824e-05	0.510465	1.97395	Alcohol	11q21
11	96687821	rs10790341	G	A	0.6601	imputed	8.35e-05	2.16e-05	0.514933	1.97217	Alcohol	11q21
11	96687870	rs10892450	C	A	0.6576	imputed	6.78e-05	1.824e-05	0.510465	1.97395	Alcohol	11q21
11	96688178	rs1869271	G	T	0.6576	imputed	6.78e-05	1.824e-05	0.510465	1.97395	Alcohol	11q21
11	96688670	rs4754566	C	T	0.6576	imputed	6.78e-05	1.824e-05	0.510465	1.97395	Alcohol	11q21
11	96688954	rs1452960	G	A	0.6576	imputed	6.78e-05	1.824e-05	0.510465	1.97395	Alcohol	11q21
11	96689580	rs1452958	T	A	0.6563	imputed	8.745e-05	2.4e-05	0.513875	1.95093	Alcohol	11q21
11	96690224	rs1452957	C	T	0.6576	imputed	6.78e-05	1.824e-05	0.510465	1.97395	Alcohol	11q21
11	96690474	rs4753931	A	G	0.6576	imputed	6.78e-05	1.824e-05	0.510465	1.97395	Alcohol	11q21
11	96691008	rs10790364	A	G	0.6576	imputed	6.78e-05	1.824e-05	0.510465	1.97395	Alcohol	11q21
11	96691409	rs1349705	C	G	0.6601	imputed	8.35e-05	2.16e-05	0.514933	1.97217	Alcohol	11q21
11	96692888	rs1869270	G	A	0.6576	imputed	6.78e-05	1.824e-05	0.510465	1.97395	Alcohol	11q21
11	96693391	rs1452955	A	G	0.6576	imputed	6.78e-05	1.824e-05	0.510465	1.97395	Alcohol	11q21
11	96693831	rs1452953	A	G	0.6576	imputed	6.78e-05	1.824e-05	0.510465	1.97395	Alcohol	11q21
11	96695103	rs1452948	C	T	0.6564	imputed	9.414e-05	2.402e-05	0.521376	1.97791	Alcohol	11q21
11	96695326	rs1452947	G	T	0.6576	imputed	6.78e-05	1.824e-05	0.510465	1.97395	Alcohol	11q21
11	96695373	rs1452946	T	C	0.6576	imputed	6.78e-05	1.824e-05	0.510465	1.97395	Alcohol	11q21
11	96695814	rs1452945	T	A	0.6576	imputed	6.78e-05	1.824e-05	0.510465	1.97395	Alcohol	11q21
11	96696791	rs34598436	A	AT	0.6601	imputed	8.35e-05	2.16e-05	0.514933	1.97217	Alcohol	11q21
11	96697840	rs1377314	C	T	0.6576	imputed	6.78e-05	1.824e-05	0.510465	1.97395	Alcohol	11q21
11	96698117	rs1377312	C	A	0.6588	imputed	8.749e-05	2.238e-05	0.516796	1.97401	Alcohol	11q21
11	96698360	rs1452944	G	C	0.6576	imputed	6.78e-05	1.824e-05	0.510465	1.97395	Alcohol	11q21
11	96700688	rs1377310	G	A	0.6576	imputed	6.78e-05	1.824e-05	0.510465	1.97395	Alcohol	11q21
11	96701908	rs7119666	G	A	0.6601	imputed	8.35e-05	2.16e-05	0.514933	1.97217	Alcohol	11q21
11	96708539	rs1377321	G	A	0.657	imputed	7.13e-05	1.91e-05	0.513084	1.97492	Alcohol	11q21
11	96710900	rs7105181	G	A	0.6585	imputed	8.239e-05	2.206e-05	0.515198	1.96491	Alcohol	11q21
11	96712265	rs20471	C	T	0.657	imputed	7.13e-05	1.91e-05	0.513084	1.97492	Alcohol	11q21
11	96713642	rs10790496	G	A	0.6576	imputed	8.491e-05	2.222e-05	0.519211	1.97419	Alcohol	11q21
11	96729715	rs11219366	A	G	0.6561	imputed	8.56e-05	2.429e-05	0.510204	1.91231	Alcohol	11q21
11	111123823	rs6589215	G	T	0.7568	imputed	8.179e-05	3.982e-05	0.720461	3.73296	Alcohol	11q23.1
13	49859952	rs144057270	A	AT	0.3077	imputed	8.157e-05	1.633e-05	0.686	3.2537	Alcohol	13q14.2
13	54056553	rs9596810	C	T	0.6243	imputed	7.218e-05	0.0001341	0.414938	2.01622	Smoking	13q14.3
13	89127497	rs11458004	G	GA	0.6053	imputed	8.201e-05	4.37e-05	0.831947	3.67468	Alcohol	13q31.2
14	77989826	rs2142183	C	G	0.3244	imputed	4.125e-05	1.261e-05	6.93	0.557726	Vitamin Use	14q24.3
16	24353357	rs9930171	A	G	0.6523	imputed	6.577e-06	4.777e-06	3.50631	0.522317	Vitamin Use	16p12.1
16	24354597	rs2239342	C	G	0.6737	imputed	1.311e-05	1.251e-05	3.87447	0.50416	Vitamin Use	16p12.1
16	24354829	rs2299672	T	C	0.6716	imputed	1.114e-05	7.852e-06	4.13394	0.504385	Vitamin Use	16p12.1
17	1965216	rs67703045	C	T	0.1311	imputed	9.059e-05	0.0003504	0.3998	2.52554	Smoking	17p13.3
17	1965278	rs67457628	T	C	0.1404	imputed	5.371e-05	0.0003525	0.3815	2.15662	Smoking	17p13.3
17	1965296	rs141681719	CT	C	0.1365	imputed	4.486e-05	0.0002766	0.3875	2.52263	Smoking	17p13.3
17	1966252	rs3803809	G	A	0.1307	imputed	4.046e-05	0.0001969	0.386	2.81085	Smoking	17p13.3
18	47162880	rs8085541	C	G	0.6645	imputed	8.845e-05	1.622e-05	0.716332	2.94424	Smoking	18q21.1
18	47166098	rs4939882	G	A	0.6608	genotyped	6.385e-05	1.115e-05	0.698812	2.94237	Smoking	18q21.1
19	4479416	rs372399866	TA	T	0.8517	imputed	3.553e-05	8.821e-05	1.04482	6.81999	Smoking	19p13.3
19	51320199	rs2560936	A	G	0.592	imputed	7.751e-05	7.864e-05	0.881057	3.03603	Alcohol	19q13.33
19	51320580	rs2739454	G	A	0.5939	genotyped	9.916e-05	9.375e-05	0.877193	2.99793	Alcohol	19q13.33
20	12772510	rs10654659	ATG	A	0.8073	imputed	7.484e-05	1.819e-05	0.30581	2.50664	Alcohol	20p12.1
20	58959844	rs6027568	G	A	0.3608	imputed	5.1e-05	0.0002767	5.515	1.1587	Vitamin Use	20q13.33
23	78647467	rs5912923	G	A	0.5874	genotyped	1.628e-05	3.711e-06	0.680735	2.55053	Alcohol	23NA
23	81663248	rs5969485	G	A	0.2285	genotyped	1.23e-05	2.626e-05	2.086	0.562803	Vitamin Use	23NA
23	81677224	rs5969592	G	A	0.2267	genotyped	7.021e-05	9.841e-05	1.919	0.600455	Vitamin Use	23NA
